# Quantifying new threats to health and biomedical literature integrity from rapidly scaled publications and problematic research

**DOI:** 10.1101/2025.07.07.25331008

**Authors:** Matt Spick, Anthony Onoja, Charlie Harrison, Stefan Stender, Jennifer Byrne, Nophar Geifman

**Affiliations:** School of Health Sciences, Faculty of Health and Medical Sciences, University of Surrey, Guildford, United Kingdom, GU2 7XH; Department of Computer Science, Aberystwyth University, Ceredigion, SY23 3DB, UK; Department of Clinical Biochemistry, Rigshospitalet, Copenhagen University Hospital, Copenhagen, Denmark; School of Medical Sciences, Faculty of Medicine and Health, The University of Sydney, Camperdown, New South Wales, Australia; NSW Health Statewide Biobank, NSW Health Pathology, Camperdown, New South Wales, Australia

## Abstract

**Background and Objectives:** The last three years have seen an explosion in published manuscripts analysing open-access health datasets, in many cases presenting misleading or biologically implausible findings. There is a growing evidence base to suggest that this is due in part to AI-assisted and formulaic workflows, and publishers are responding by discouraging submissions employing open-access health datasets.

**Methods:** Here we employ a scientometric analysis to investigate which datasets have seen publication rates deviate from previous trends, especially where this coincides with changes to author geographical origins and increases in formulaic titles.

**Results:** Across 36 datasets we identify nine showing hallmarks of paper mill exploitation (FAERS, NHANES, UK Biobank, FinnGen, the Global Burden of Disease Study, MIMIC, CHARLS, CDC WONDER, and TriNetX). These nine datasets had, in 2025, a combined publication count of 23,005 indexed in the OpenAlex database. This represents an excess of 11,577 publications above the AutoRegressive Integrated Moving Average (ARIMA) forecast trend, and is a 3.0x fold change on the 7,655 publication count for these nine datasets in 2022. We also identified a notable difference in the fold change for China (4.2x) versus the rest of the world (1.9x) and an increase in formulaic titles.

**Conclusions:** These findings highlight potential risks to research integrity in areas such as public health and drug safety, and especially to the accessibility and interoperability principles central to Open Science and FAIR data practices. We argue that permissive open-access data policies naturally facilitate exploitative workflows, and that these findings add to the case for the safeguarding mechanisms to preserve the goals of Open Science
