## Supplementary Material for "Quantifying new threats to health and biomedical literature integrity from rapidly scaled publications and problematic research"

### Sheet: Contents
Supplementary Information
Quantifying new threats to health and biomedical literature integrity from rapidly scaled publications and problematic research
Matt Spick 1*, Anthony Onoja 1, Charlie Harrison 2, Stefan Stender 3, Jennifer Byrne 4,5, and Nophar Geifman 1*
1	School of Health Sciences, Faculty of Health and Medical Sciences, University of Surrey, Guildford, United Kingdom, GU2 7XH
2	Department of Computer Science, Aberystwyth University, Ceredigion, SY23 3DB, UK
3	Department of Clinical Biochemistry, Rigshospitalet, Copenhagen University Hospital, Copenhagen, Denmark
4	School of Medical Sciences, Faculty of Medicine and Health, The University of Sydney, Camperdown, New South Wales, Australia
5	NSW Health Statewide Biobank, NSW Health Pathology, Camperdown, New South Wales, Australia
*	Correspondence: matt.spick@surrey.ac.uk or n.geifman@surrey.ac.uk
Table	Description
S1_Search Strings	Dictionary of search terms. Searches included both acronyms and full names, except where modification was required to prevent unrelated search hits
S2_Annual Data	Matrix of OpenAlex hits per annum for each dataset specified in Table S1
S3_Token Changes	20 tokens seeing the largest change in titles between 2021 and 2025, for those data sources where the 2022-2025 growth exceeded the 95% ARIMA forecast
S4_Country Split of Growth	Country breakdown of growth for those data sources where the 2022-2025 growth exceeded the 95% ARIMA forecast, using trends from 2014-2022

### Sheet: S1_Search Strings
Table S1: Dictionary of search terms. Searches included both acronyms and full names, except where modification was required to prevent unrelated search hits
Database	Search String
1000 Genomes Project	“1000 Genomes Project”
ABCD Study	“ABCD Study OR Adolescent Brain Cognitive Development”
ADNI	“ADNI OR Alzheimer's Disease Neuroimaging Initiative”
All of Us Research Program	“All of Us Research Program”
Biobank Japan	"BioBank Japan"
CCLE	“CCLE OR Cancer Cell Line Encyclopedia”
CDC WONDER	"CDC WONDER"
CHARLS	“CHARLS OR China Health and Retirement Longitudinal Study”
dbGaP	"dbGaP OR Database of Genotypes and Phenotypes"
DHS	“DHS OR Demographic and Health Surveys”
eICU Collaborative Research Database	“eICU Collaborative Research Database OR eICU-CRD”
FAERS	"FAERS OR FDA Adverse Event Reporting System"
FinnGen	“FinnGen”
Global Burden of Disease	“Global Burden of Disease OR GBD”
gnomAD	“gnomAD OR Genome Aggregation Database”
GTEx	“GTEx OR Genotype-Tissue Expression”
HiRID	“HiRID”
HRS	“Health and Retirement Study NOT CHARLS”
Human Connectome Project	“Human Connectome Project”
Human Microbiome Project	“Human Microbiome Project”
ICGC	“ICGC OR International Cancer Genome Consortium”
MetaboLights	“MetaboLights”
Metabolomics Workbench	“Metabolomics Workbench”
MIMIC	“MIMIC-III OR MIMIC-IV”
NHANES	“NHANES OR National Health and Nutrition Examination Survey NOT Korea*”
OpenSAFELY	“OpenSAFELY”
PhysioNet	“PhysioNet”
PRIDE	“PRIDE AND proteomics”
SEER	“SEER OR Surveillance, Epidemiology, and End Results OR Surveillance Epidemiology and End Results”
SHARE	“Survey of Health, Ageing and Retirement in Europe”
TCGA	“TCGA OR The Cancer Genome Atlas”
TriNetX	"TriNetX"
UK Biobank	“UK Biobank”
UK10K	“UK10K”
WHO Global Health Observatory	“WHO Global Health Observatory”
World Bank Health Data	“World Bank Health Data”

### Sheet: S2_Annual Data
Table S2: Matrix of OpenAlex hits per annum for each dataset specified in Table S1
Data source	2014	2015	2016	2017	2018	2019	2020	2021	2022	2023	2024	2025		Data source	2025 versus 2022 FC
CDC WONDER	6	18	18	20	24	38	102	72	71	138	305	1238		CDC WONDER	17.4366
TriNetX	0	0	0	1	6	23	40	119	248	474	773	1980		TriNetX	7.98387
All of Us Research Program	0	0	0	7	20	18	21	33	51	111	220	353		All of Us Research Program	6.92157
FAERS	67	78	84	89	134	153	211	215	262	362	756	1463		FAERS	5.58397
FinnGen	2	0	0	2	1	2	19	59	140	354	789	766		FinnGen	5.47143
Global Burden of Disease	378	449	513	538	607	774	929	987	1269	1534	1708	4091		Global Burden of Disease	3.2238
CHARLS	50	62	60	82	146	180	242	333	515	514	718	1483		CHARLS	2.87961
HiRID	0	0	0	0	0	0	0	1	2	1	2	5		HiRID	2.5
NHANES	1401	1534	1684	1561	1600	1847	2096	2102	2623	3069	4599	6417		NHANES	2.44644
UK Biobank	37	62	124	214	360	672	936	1411	1723	2438	3062	4018		UK Biobank	2.33198
MIMIC-III or MIMIC-IV	299	338	344	359	434	542	593	696	884	998	1058	2036		MIMIC-III or MIMIC-IV	2.30317
ABCD Study	11	4	5	7	26	40	121	184	220	285	367	459		ABCD Study	2.08636
WHO Global Health Observatory	2	1	5	3	6	1	2	7	8	8	6	16		WHO Global Health Observatory	2
dbGaP	28	25	34	36	23	41	34	22	16	22	24	31		dbGaP	1.9375
MetaboLights	4	5	4	5	7	6	10	10	11	12	6	21		MetaboLights	1.90909
eICU Collaborative Research Database	0	0	0	1	2	3	24	42	62	48	63	107		eICU Collaborative Research Database	1.72581
Metabolomics Workbench	0	1	1	1	3	5	8	11	8	19	2	11		Metabolomics Workbench	1.375
ADNI	428	431	463	494	600	656	719	757	781	1003	1002	1022		ADNI	1.30858
1000 Genomes Project	162	156	171	187	149	181	159	155	146	140	129	173		1000 Genomes Project	1.18493
BioBank Japan	0	0	0	16	3	9	18	27	33	37	64	37		BioBank Japan	1.12121
OpenSAFELY	0	0	0	0	0	0	16	27	22	34	36	24		OpenSAFELY	1.09091
DHS	1001	960	1029	1101	1110	1308	1685	1854	1775	1612	1569	1932		DHS	1.08845
gnomAD	3	0	1	22	85	152	220	233	254	221	245	273		gnomAD	1.0748
SEER	1292	1354	1587	1483	1601	2022	2133	2110	2268	2296	2042	2435		SEER	1.07363
GTEx	8	34	67	125	175	272	388	521	714	620	638	739		GTEx	1.03501
SHARE	77	86	113	122	122	146	151	180	187	201	267	193		SHARE	1.03209
Human Connectome Project	26	58	98	137	177	216	222	282	323	283	315	320		Human Connectome Project	0.990712
HRS	3569	3566	3781	3794	4024	4786	4966	5053	5224	5151	4645	5040		HRS	0.964778
PRIDE	12	31	45	22	31	19	26	27	27	26	17	23		PRIDE	0.851852
TCGA	778	1223	1660	2193	2915	4400	5495	6684	7914	6209	5456	6196		TCGA	0.782916
PhysioNet	100	125	162	193	175	236	332	291	347	274	213	228		PhysioNet	0.657061
CCLE	58	75	86	102	93	171	134	212	243	173	147	142		CCLE	0.584362
Human Microbiome Project	50	28	40	48	46	49	48	36	42	24	26	24		Human Microbiome Project	0.571429
ICGC	35	37	54	61	76	86	185	250	339	249	156	166		ICGC	0.489676
UK10K	8	17	17	15	6	7	4	1	5	4	0	2		UK10K	0.4
World Bank Health Data	0	0	0	0	0	0	0	0	0	0	0	0		World Bank Health Data	0

### Sheet: S3_Token Changes
Table S3: 20 tokens seeing the largest change in titles between 2022 and 2025, for those data sources where the 2022-2025 growth exceeded the 95% ARIMA forecast
NHANES					UK Biobank					FAERS
token	pct_2022	pct_2025	diff_pct		token	pct_2022	pct_2025	diff_pct		token	pct_2022	pct_2025	diff_pct
nhanes	21.5021	43.4003	21.8982		risk	28.4968	32.5037	4.00693		faers	25.9542	54.8189	28.8647
association	26.1533	41.3589	15.2056		plasma	0.290192	3.78298	3.49279		analysis	31.6794	50.3759	18.6966
study	13.9916	26.6012	12.6096		insights	1.2188	4.40518	3.18637		database	20.229	37.4573	17.2283
index	5.52802	16.9238	11.3958		cohort	14.8578	17.8945	3.03667		world	13.7405	27.4778	13.7373
cross sectional	8.23485	18.5289	10.2941		prospective	9.11201	12.0707	2.95867		safety	7.25191	20.164	12.9121
evidence	1.29623	8.3684	7.07217		cancer	7.48694	10.3783	2.89136		real	14.8855	27.7512	12.8657
ratio	1.4106	7.43338	6.02278		metabolic	2.14742	5.02738	2.87996		based	14.8855	24.812	9.92653
insights	0.381243	6.13994	5.7587		evidence	2.43761	4.92782	2.49022		disproportionality	7.63359	16.9515	9.31788
mortality	8.99733	14.4616	5.46426		multi	0.986651	3.16078	2.17413		fda	28.2443	35.1333	6.88901
analysis	9.49295	14.8979	5.40498		proteomic	0.0580383	2.19014	2.13211		using	10.3053	16.5414	6.23601
based	8.42547	13.1058	4.68035		aging	0.986651	3.111	2.12435		insights	1.14504	6.42515	5.28012
risk	12.5048	16.1602	3.65543		biological	0.34823	2.31458	1.96635		profile	0.381679	5.46822	5.08654
united states	7.81548	3.88032	-3.93516		using	6.38421	4.70383	-1.68038		pharmacovigilance	29.3893	34.3131	4.92374
korea	8.23485	3.56865	-4.6662		variants	4.81718	3.08611	-1.73107		related	5.72519	10.1846	4.45936
korean	8.19672	3.44398	-4.75274		wide	6.2101	4.25585	-1.95425		patients	8.77863	4.57963	-4.199
survey	23.1414	12.7162	-10.4252		genome	5.10737	3.13589	-1.97148		covid	6.48855	0.205058	-6.28349
nutrition	23.3321	12.2955	-11.0366		uk biobank	33.5461	31.5082	-2.03793		associated	29.3893	20.7109	-8.67844
national	24.9714	13.6512	-11.3202		polygenic	6.03598	3.43454	-2.60144		inhibitors	19.4656	10.5947	-8.87098
examination	23.5227	12.0929	-11.4298		covid	3.36622	0.522648	-2.84357		food	13.3588	3.07587	-10.2829
health	28.4026	16.8147	-11.5879		participants	5.97795	2.58835	-3.38959		administration	14.1221	3.48599	-10.6361
FinnGen					Global Burden of Disease Study					TriNetX
token	pct_2022	pct_2025	diff_pct		token	pct_2022	pct_2025	diff_pct		token	pct_2022	pct_2025	diff_pct
causal	17.1429	30.6789	13.536		analysis	20.5674	41.7991	21.2317		trinetx	4.03226	22.1212	18.089
insights	0	7.8329	7.8329		global burden of disease	25.0591	44.659	19.5999		study	18.1452	32.4242	14.2791
analysis	13.5714	20.6266	7.0552		study	31.9149	46.5412	14.6263		cohort	10.4839	23.6364	13.1525
potential	0.714286	7.70235	6.98806		regional	8.11663	22.3906	14.274		matched	4.43548	16.5152	12.0797
relationship	2.85714	9.66057	6.80343		trends	13.3176	27.4016	14.084		propensity	4.83871	15.6566	10.8179
targets	0.714286	7.18016	6.46587		national	8.03783	21.2906	13.2528		retrospective	8.87097	19.2929	10.422
gut	0.714286	7.04961	6.33532		projections	0.70922	13.273	12.5638		abstract	3.62903	12.7273	9.09824
microbiota	0.714286	6.52742	5.81313		gbd	3.38849	10.2664	6.87794		real	7.66129	16.5152	8.85386
mendelian randomization	57.1429	62.6632	5.52033		systematic	6.14657	12.7842	6.63759		world	7.66129	16.4141	8.75285
omics	0	5.48303	5.48303		aged	0.70922	6.7954	6.08618		outcomes	17.7419	26.2626	8.52069
proteins	0	4.69974	4.69974		cancer	10.7171	16.3285	5.61143		receptor	1.6129	8.83838	7.22548
identifies	7.85714	3.13316	-4.72398		insights	0.394011	5.96431	5.5703		comparative	0.806452	7.9798	7.17335
novel	7.85714	2.61097	-5.24618		adults	2.83688	8.31093	5.47405		using	3.22581	10.303	7.07722
diseases	12.8571	6.78851	-6.06863		based	6.38298	11.562	5.17899		analysis	17.7419	24.7475	7.00554
fatty	7.14286	0.78329	-6.35957		attributable	8.35303	13.053	4.70001		risk	16.129	22.3232	6.1942
disease	21.4286	14.6214	-6.80716		disease	14.8148	19.1885	4.37365		agonists	0.806452	6.46465	5.65819
association	20.7143	13.8381	-6.87617		comprehensive	0.315209	3.93547	3.62026		glp	0.403226	5.70707	5.30384
cardiovascular	10	3.00261	-6.99739		age	5.27975	8.84869	3.56894		following	2.01613	7.0202	5.00407
study	52.8571	44.1253	-8.73182		women	1.02443	4.3999	3.37547		inhibitors	2.41935	7.32323	4.90388
risk	42.8571	19.5822	-23.2749		health	8.82585	4.76656	-4.05929		covid	16.9355	2.47475	-14.4607
CHARLS					MIMIC					CDC WONDER
token	pct_2022	pct_2025	diff_pct		token	pct_2022	pct_2025	diff_pct		token	pct_2022	pct_2025	diff_pct
charls	9.12621	29.265	20.1388		mimic-iv	7.91855	29.14	21.2215		trends	19.7183	68.8207	49.1024
association	15.7282	27.7815	12.0534		database	9.72851	24.1769	14.4484		cdc wonder	7.04225	52.6656	45.6233
index	2.3301	14.2953	11.9653		retrospective	9.38914	22.801	13.4118		analysis	18.3099	54.2811	35.9712
risk	11.068	22.5219	11.454		mortality	18.3258	31.0565	12.7307		mortality	52.1127	88.0452	35.9326
disease	4.46602	13.0816	8.61557		study	12.4434	24.2752	11.8317		database	5.6338	27.3021	21.6683
cardiovascular	3.49515	11.9353	8.44012		patients	32.0136	43.3907	11.3771		united states	38.0282	53.0695	15.0413
cohort	11.4563	19.6224	8.16608		association	5.76923	14.9877	9.21848		adults	7.04225	21.6478	14.6056
adults	30.0971	38.2333	8.13622		cohort	5.42986	14.2998	8.86989		disparities	23.9437	36.1874	12.2437
glucose	1.5534	7.4174	5.864		sepsis	8.37104	14.5946	6.22355		year	1.40845	12.4394	11.031
kidney	0.582524	6.13621	5.55369		day	2.71493	8.35381	5.63888		retrospective	0	10.1777	10.1777
insights	0.194175	5.4619	5.26773		ratio	3.73303	9.33661	5.60358		insights	1.40845	10.42	9.01158
study	37.8641	42.8186	4.95453		analysis	9.27602	14.7912	5.51514		disease	9.85915	18.8207	8.96152
older	35.1456	39.9191	4.77345		index	1.35747	6.28993	4.93246		temporal	0	8.07754	8.07754
stroke	1.5534	6.20364	4.65024		ill	6.90045	11.5479	4.64746		demographic	1.40845	9.12763	7.71917
triglyceride	0.776699	5.25961	4.48291		critically	6.78733	11.3022	4.51488		using	1.40845	8.80452	7.39607
analysis	7.96117	12.2724	4.31126		learning	11.8778	16.2162	4.33839		heart	4.22535	10.9047	6.67933
aged	29.7087	33.9177	4.209		machine	7.1267	11.1548	4.02809		study	2.8169	9.45073	6.63383
life	9.12621	3.97842	-5.14779		based	12.2172	16.1671	3.94988		level	8.4507	0.88853	-7.56217
health	33.7864	22.8591	-10.9273		acute	10.7466	14.5946	3.84799		county	8.4507	0.484653	-7.96605
china	50.6796	33.9852	-16.6944		using	8.93665	12.3833	3.44664		covid	12.6761	2.26171	-10.4143

### Sheet: S4_Country Split of Growth
Table S4: Matrix of change in publication count by country for the combined nine 'at risk' datasets
(CDC WONDER, CHARLS, FAERS, UK Biobank, TriNetX, MIMIC, Global Burden of Disease, FinnGen, NHANES)
Country	Combined_Total_9_Targets	CDC WONDER	CHARLS	FAERS	FinnGen	Global Burden of Disease	MIMIC-IV	NHANES	TriNetX	UK Biobank
AE	38	14	1	1	0	10	7	-1	2	4
AF	8	7	0	0	0	1	0	0	0	0
AG	1	0	0	-1	0	1	0	0	1	0
AL	-2	0	0	0	0	-1	0	-1	0	0
AM	3	0	0	2	0	1	0	0	0	0
AO	-1	0	0	0	0	-1	0	0	0	0
AR	5	0	0	0	0	1	0	-2	0	6
AS	0	0	0	0	0	0	0	0	1	-1
AT	26	0	1	0	1	1	-4	2	2	24
AU	108	3	1	5	2	-1	7	13	17	66
AZ	3	0	0	0	0	3	0	0	0	0
BA	-2	0	0	0	0	-2	0	0	0	0
BB	3	1	0	0	0	-1	0	1	0	2
BD	35	19	3	2	0	8	0	-2	0	4
BE	16	2	1	-1	0	-9	5	4	-1	15
BF	1	0	0	0	0	1	0	0	0	0
BG	1	3	0	0	0	0	0	0	0	-2
BH	5	0	0	2	0	2	0	0	1	0
BI	-1	0	0	0	0	0	-1	0	0	0
BJ	0	0	0	0	0	0	0	0	0	0
BN	1	0	0	0	1	1	0	0	0	0
BO	1	0	0	0	1	0	0	0	0	0
BR	0	0	0	1	0	-24	-1	6	6	13
BW	-2	0	0	0	0	-1	0	-1	0	0
BY	7	2	0	0	2	2	1	1	0	1
BZ	1	0	0	0	0	0	0	1	0	0
CA	86	2	-3	27	3	-7	-1	9	10	46
CD	2	0	0	0	0	-1	1	2	0	0
CF	1	0	0	0	0	0	0	1	0	0
CH	41	-1	-1	-2	2	-4	14	4	0	31
CL	21	0	0	0	0	7	0	0	1	13
CM	3	3	0	0	0	1	0	-1	0	0
CN	8679	21	766	741	493	1962	636	3187	15	1133
CO	6	-1	0	1	0	2	5	-1	1	-1
CR	5	0	0	0	0	4	0	1	0	0
CU	0	0	0	0	0	1	-1	0	0	0
CY	-10	0	0	0	0	-12	-1	2	0	1
CZ	-1	0	2	-1	1	0	-3	-1	3	0
DE	128	-1	4	6	12	-1	-3	13	24	86
DK	66	0	0	0	6	9	-2	-1	12	50
DO	1	0	0	0	0	0	0	0	1	0
DZ	3	1	0	0	0	2	0	0	0	0
EC	2	0	0	0	0	4	-1	-2	1	0
EE	4	0	0	0	7	-1	2	0	0	0
EG	115	53	0	0	0	8	2	9	38	4
ES	68	2	1	6	3	1	2	0	9	50
ET	13	5	0	0	1	1	2	3	2	0
FI	44	0	-1	0	24	0	-3	2	0	30
FJ	-1	0	0	0	0	0	0	0	0	-1
FR	41	0	-2	1	3	-9	7	1	18	25
GB	383	64	10	13	17	-11	31	40	54	192
GD	3	1	0	0	0	1	0	-1	2	0
GE	10	7	0	0	0	3	0	0	0	0
GH	16	5	0	0	0	6	1	3	2	-1
GM	2	0	0	0	0	0	0	2	0	0
GR	22	0	0	1	1	-2	5	-4	2	20
GT	1	0	0	1	0	-2	0	1	1	0
GY	1	1	0	0	0	-1	0	1	0	0
HK	230	0	28	13	5	52	15	43	4	78
HN	-1	-1	0	0	0	0	0	0	0	0
HR	-1	0	0	0	0	0	-1	0	0	0
HT	-2	0	0	0	0	-1	0	-1	0	0
HU	32	0	0	-1	2	9	4	11	0	10
ID	11	1	-3	-2	0	8	1	1	2	3
IE	23	3	3	-2	2	5	5	4	-1	5
IL	22	-2	-1	0	3	-2	-5	7	20	5
IN	264	145	-2	11	0	66	0	5	26	17
IQ	25	0	0	1	2	11	3	2	0	8
IR	46	0	0	2	1	17	2	15	3	6
IS	-4	0	0	0	2	-1	0	0	0	-4
IT	111	6	-1	8	3	26	1	9	27	36
JM	0	0	0	0	0	0	0	1	0	-1
JO	37	8	0	0	0	11	3	1	14	1
JP	66	2	-2	14	4	6	7	11	8	18
KE	-2	1	0	0	0	-5	1	1	0	0
KG	16	13	0	0	0	1	0	0	1	1
KH	4	0	0	0	0	2	0	1	0	1
KN	0	0	0	0	0	0	0	0	0	0
KR	147	2	7	8	5	22	19	25	3	60
KW	8	0	0	0	0	0	0	7	2	-1
KY	-1	0	0	0	0	0	-1	0	0	0
KZ	7	0	0	0	0	8	-1	1	0	-1
LA	1	0	0	0	0	0	0	1	0	0
LB	11	4	0	0	0	3	-2	4	2	0
LC	5	0	0	0	0	5	0	0	0	0
LK	3	2	0	1	0	0	0	0	0	0
LT	8	0	0	0	1	1	1	0	0	6
LU	3	0	-1	0	0	0	0	0	0	4
LV	5	1	0	0	0	0	1	0	0	3
LY	2	0	0	0	0	1	0	0	1	0
MA	10	7	0	0	0	-1	2	2	0	0
MD	1	0	0	0	0	0	1	0	0	0
ME	0	0	0	1	0	-2	0	0	0	1
MK	3	0	0	0	0	2	1	0	0	0
ML	-1	0	0	0	0	0	-1	0	0	0
MM	1	0	0	0	0	0	0	0	0	1
MN	6	0	1	1	0	3	0	1	0	0
MO	46	0	15	2	5	10	4	8	0	6
MS	-1	0	0	0	0	0	-1	0	0	0
MT	-2	0	0	0	0	-2	0	0	0	0
MU	0	0	0	0	0	0	0	1	0	-1
MW	-4	0	-2	0	0	-2	0	0	0	0
MX	15	0	0	1	-1	1	0	3	-1	11
MY	40	3	3	2	1	15	2	0	12	3
MZ	4	0	0	0	0	4	0	0	0	0
NA	0	0	0	0	0	0	0	0	0	0
NE	-1	-1	0	0	0	0	0	0	0	0
NG	7	1	0	0	0	-7	0	10	3	0
NL	72	0	-7	7	1	2	8	10	2	55
NO	38	0	0	1	4	-4	2	8	0	29
NP	3	6	0	-1	0	-7	1	0	3	1
NZ	7	0	-1	-1	0	5	-6	2	0	8
OM	5	0	0	0	0	4	1	0	0	1
PA	4	0	0	0	0	1	2	0	1	0
PE	7	2	1	0	0	-3	2	2	2	1
PH	6	0	1	1	1	6	-1	-3	0	1
PK	708	552	2	14	0	78	4	6	51	4
PL	32	5	-2	2	1	4	3	5	4	10
PR	-4	2	0	0	0	-3	-1	-2	0	0
PS	13	3	0	0	0	-2	2	0	10	0
PT	16	1	1	1	0	-4	2	3	0	13
PW	1	1	0	0	0	0	0	0	0	0
PY	1	0	0	0	0	1	0	0	0	0
QA	28	10	0	1	0	1	3	4	10	-1
RO	4	0	0	2	0	1	-2	1	0	2
RS	10	0	0	4	0	1	-1	4	1	1
RU	-1	0	1	4	3	-5	-5	5	0	1
RW	5	1	0	0	0	1	1	1	0	1
SA	73	6	0	9	1	14	15	9	15	8
SD	4	2	0	0	0	-1	0	1	2	0
SE	94	0	3	1	2	8	2	14	8	61
SG	48	0	-2	2	0	10	4	2	0	32
SI	2	0	0	0	0	-2	0	0	2	2
SK	2	0	0	0	0	2	0	0	0	0
SL	2	0	0	0	0	2	0	0	0	0
SN	2	0	0	0	0	3	0	0	0	-1
SO	3	0	0	0	0	3	0	0	0	0
SS	-1	0	0	0	0	0	0	0	0	-1
ST	-5	0	0	0	0	-5	0	0	0	0
SV	4	0	0	0	0	0	0	1	3	0
SX	3	3	0	0	0	1	0	-1	0	0
SY	3	1	0	0	0	0	0	-1	3	0
TD	2	0	0	0	0	2	0	0	0	0
TH	43	1	3	1	0	15	4	8	7	5
TN	-5	0	0	1	0	-5	2	-3	0	0
TR	40	0	0	16	2	7	5	7	2	1
TT	-1	0	0	0	0	1	0	-2	0	0
TW	259	0	-2	-1	3	3	4	-5	252	7
TZ	1	0	0	0	0	0	0	0	0	1
UA	13	4	0	0	1	5	0	2	2	0
UG	0	0	0	0	0	-1	1	0	0	0
US	2408	627	10	65	48	144	64	-78	1104	469
UY	-5	0	0	0	0	0	1	-6	0	0
UZ	4	0	0	0	0	2	1	1	0	0
VE	1	0	0	0	0	-1	0	0	2	0
VN	21	0	0	0	2	7	0	5	3	6
WS	-2	0	0	0	0	0	0	0	0	-2
YE	5	1	0	0	0	4	1	-1	0	1
ZA	-9	1	1	0	0	-8	0	-2	0	1
ZM	1	0	-1	0	0	0	0	0	1	1
ZW	0	0	0	0	0	0	0	0	0	0
Subototal	15175	1637	836	994	684	2506	887	3462	1841	2804
